# Multi-transcriptomic analysis points to early organelle dysfunction in human astrocytes in Alzheimer’s disease

**DOI:** 10.1101/2021.02.25.21252422

**Authors:** Elena Galea, Laura D. Weinstock, Raquel Larramona-Arcas, Alyssa F. Pybus, Lydia Giménez-Llort, Carole Escartin, Levi B. Wood

**Author notes:** <u>R. Larramona</u>: Celltec-UB, Departament de Biologia Cel.lular, Fisiologia i Immunologia, Universitat de Barcelona, 08028; Institut de Neurociències, Universitat de Barcelona, 08035, Barcelona, Spain.

## Abstract

Recent single-nucleus RNA sequencing of astrocytes in *postmortem* Alzheimer’s disease (AD) samples is limited by the low number of sequenced astrocytes and small cohort sizes. We developed a systems biology approach to identify astrocytic genes in public large bulk AD transcriptomes. Brain cell specific gene clusters were generated from RNA sequencing data from isolated healthy human brain cells using cell-type enrichment scoring and clustering. Cell-specific gene clusters were localized in whole-brain transcriptomes from 766 subjects diagnosed with AD or mild cognitive impairment (MCI) from the Mount Sinai Hospital, the Mayo Clinic, and the Religious Order Study/Memory and Aging Project (ROSMAP). Gene clusters were organized into manually curated functional categories including astrocytic categories absent from existing platforms, such as perisynaptic astrocytic processes (PAP). Changes among subjects were determined by gene set variation analysis (GSVA) and principal component analysis (PCA). Hierarchical clustering revealed molecular heterogeneity in individuals with the same clinical diagnosis. Particularly in the Mayo Clinic and ROSMAP cohorts, over 50% of Controls presented the massive down-regulation of genes encoding synaptic proteins typical of AD, whereas 30% of AD patients presented Control-like transcriptomic profiles. According to GSVA and PCA, down-regulation of neuronal genes related to synaptic proteins correlated with down-regulation of astrocytic genes encoding mitochondrial and endolysosomal proteins, and up-regulation of genes related to PAP. Transcriptomic data thus unravel a deep phenotypic transformation of human astrocytes in AD, affecting organelles and astrocyte-neuron interactions. We posit that therapies preventing organelle dysfunction in astrocytes may protect neural circuits in preclinical and clinical AD.

**Main points:**

1. Transcriptomes of control subjects and AD patients segregate in two main molecular profiles regardless of clinical diagnosis.
2. Dysregulation of the endolysosomal/mitochondrial axis in astrocytes correlates with impaired synaptic plasticity in neurons.
