## Supplementary material for "Multi-transcriptomic analysis points to early organelle dysfunction in human astrocytes in Alzheimer’s disease": Suppplementary file 5

### Sheet: Functional categories NEU
MAYO						ROSMAP								MtSINAI
Functional categories	pFDR1	pFDR2	pFDR3	numGenes		Functional categories	pFDR1	pFDR2	pFDR3	pFDR4	pFDR5	numGenes		Functional categories	pFDR1	pFDR2	pFDR3	numGenes
Cell.Adhesion	0.783	0.635455	0.773077	27		Neurotransmission	<0.001	0.01	<0.001	0.953	<0.001	151		Cell.Adhesion	0.81125	0.535	0.604091	27
Cytoskeleton	0.8025	0.615	0.936	49		Protein.Metabolism	0.353333	0.195	0.3885	0.654545	0.221667	29		Cytoskeleton	0.465	0.501	0.604091	49
Endomembrane.System	0.86	0.615	0.936	36		Membrane.Potential.Regulation	0.0214286	0.195	<0.001	0.803571	<0.001	87		Endomembrane.System	0.618	0.501429	0.408	36
Gene.Expression	<0.001	0.39	<0.001	170		Metabolism	0.653077	0.42	0.834231	0.654545	0.775385	88		Gene.Expression	0.546429	<0.001	<0.001	170
Membrane.Potential.Regulation	<0.001	0.7725	<0.001	87		Cytoskeleton	0.756	0.66	0.880714	0.654545	0.854	49		Membrane.Potential.Regulation	0.898846	0.535	0.408	87
Metabolism	0.8025	0.36	0.773077	88		Stress.Response	<0.001	0.144	<0.001	0.654545	<0.001	116		Metabolism	0.105	0.501	0.6075	88
Miscelaneous	0.14625	0.997	0.140625	27		Signaling	0.653077	0.744	0.407727	0.654545	0.537273	134		Miscelaneous	0.618	0.822273	0.953	27
Mitochondria	<0.001	0.615	0.015	65		Neural.Development	<0.001	0.195	<0.001	0.654545	0.005	122		Mitochondria	0.618	0.9225	0.953	65
Neural.Development	0.0257143	0.39	0.0428571	122		Gene.Expression	<0.001	<0.001	<0.001	0.700385	<0.001	170		Neural.Development	0.267	0.90875	0.604091	122
Neurotransmission	<0.001	0.57	<0.001	151		Unknown.Function	0.378	0.3525	0.64125	0.700385	0.775385	124		Neurotransmission	0.955	<0.001	<0.001	151
Protein.Metabolism	0.8025	0.995769	0.714545	29		Endomembrane.System	0.672857	0.59875	0.93	0.654545	0.854	36		Protein.Metabolism	0.15375	0.501429	0.46	29
Signaling	0.8025	0.997	0.661667	134		Miscelaneous	0.529091	0.744	0.118125	0.654545	0.1575	27		Signaling	0.105	0.9225	0.604091	134
Stress.Response	0.005	0.615	0.015	116		Mitochondria	<0.001	<0.001	<0.001	0.105	<0.001	65		Stress.Response	0.15375	0.78	0.859615	116
Synaptic.Plasticity	<0.001	0.627	<0.001	33		Cell.Adhesion	0.238125	0.29	0.276667	0.105	0.225	27		Synaptic.Plasticity	0.955	0.04	0.07	33
Unknown.Function	0.265	0.615	0.714545	124		Synaptic.Plasticity	0.01	0.07125	<0.001	0.654545	0.015	33		Unknown.Function	0.785455	0.947	0.604091	124
														pFDR1	Control 2 vs Control 1
pFDR1	Control 2 vs Control 1					pFDR1	Control 2 vs Control 1							pFDR2	LOAD1 vs Control 1
pFDR2	LOAD1 vs Control 1					pFDR2	MCI1 vs Control 1							pFDR3	LOAD2 vs Control 1
pFDR3	LOAD2 vs Control 1					pFDR3	MCI2 vs Control 1							Significance < 0.05
Significance < 0.05						pFDR4	LOAD1 vs Control 1
						pFDR5	LOAD2 vs Control 1
						Significance < 0.05

### Sheet: Functional categories AST
MAYO						ROSMAP								MtSINAI
Functional categories	pFDR1	pFDR2	pFDR3	numGenes		Functional categories	pFDR1	pFDR2	pFDR3	pFDR4	pFDR5	numGenes		Functional categories	pFDR1	pFDR2	pFDR3	numGenes
Carbohydrate.metabolism	0.952	0.794	0.973	34		Carbohydrate.metabolism	0.428091	0.59075	0.323	0.0986	0.417154	34		Carbohydrate.metabolism	0.855667	0.599636	0.690625	34
Endomembrane.system	0.017	0.794	<0.001	99		Endomembrane.system	<0.001	<0.001	<0.001	<0.001	<0.001	99		Endomembrane.system	0.855667	0.0476	0.192667	99
Gene.expression	0.3978	0.794	0.563267	219		Gene.expression	<0.001	<0.001	<0.001	<0.001	<0.001	219		Gene.expression	0.398286	0.124667	0.690625	219
General.metabolism	0.54825	0.255	0.155429	53		General.metabolism	0.618538	0.760143	0.723154	0.566312	0.417154	53		General.metabolism	0.806556	0.599636	0.192667	53
Gliotransmission	0.710909	0.794	0.0566667	56		Gliotransmission	<0.001	<0.001	0.0102	0.02975	0.0102	56		Gliotransmission	0.952	0.162714	0.500286	56
Hormone	0.782	0.794	0.754375	34		Hormone	0.6375	0.591909	0.944	0.508692	0.855667	34		Hormone	0.855667	0.939	0.821	34
Lipid.metabolism	0.54825	0.794	0.563267	55		Lipid.metabolism	0.226667	0.591909	0.255	0.470333	0.4148	55		Lipid.metabolism	0.398286	0.939	0.690625	55
Membrane	0.3978	0.794	0.17425	60		Membrane	0.167571	0.59075	0.219111	0.3315	0.272	60		Membrane	0.855667	0.729692	0.690625	60
Mitochondria	0.7565	0.017	<0.001	130		Mitochondria	0.428091	0.760143	0.219111	0.4301	0.0728571	130		Mitochondria	0.398286	0.0085	<0.001	130
PAP	<0.001	0.794	<0.001	97		PAP	<0.001	<0.001	<0.001	<0.001	0	97		PAP	0.806556	0.02975	0.00566667	97
Peroxisome	0.612	0.5355	0.563267	17		Peroxisome	0.977	0.969	0.944	0.345667	0.816	17		Peroxisome	0.398286	0.939	0.690625	17
Plasticity	0.54825	0.0566667	<0.001	352		Plasticity	<0.001	0.0396667	<0.001	0.541571	<0.001	352		Plasticity	0.398286	0.02975	0.0255	352
Protein.metabolism	0.6953	0.794	0.421222	85		Protein.metabolism	0.226667	0.591909	0.219111	0.267143	0.277667	85		Protein.metabolism	0.952	0.856071	0.53125	85
Signaling	0.952	0.794	0.563267	207		Signaling	0.8772	0.780937	0.933786	0.879	0.96	207		Signaling	0.398286	0.62475	0.690625	207
Stress.response	0.0085	0.017	<0.001	72		Stress.response	0.0226667	0.017	0.0368333	0.158667		72		Stress.response	0.398286	0.0085	<0.001	72
Unknown	0.782	0.5355	0.4488	174		Unknown	0.618538	0.780937	0.328667	0.566312	0.417154	174		Unknown	0.855667	0.599636	0.690625	174
Vascular	0.952	0.794	0.563267	6		Vascular	0.972187	0.760143	0.944	0.470333	0.96	6		Vascular	0.855667	0.261375	0.690625	6
pFDR1	Control 2 vs Control 1					pFDR1	Control 2 vs Control 1							pFDR1	Control 2 vs Control 1
pFDR2	LOAD1 vs Control 1					pFDR2	MCI1 vs Control 1							pFDR2	LOAD1 vs Control 1
pFDR3	LOAD2 vs Control 1					pFDR3	MCI2 vs Control 1							pFDR3	LOAD2 vs Control 1
Significance < 0.05						pFDR4	LOAD1 vs Control 1							Significance < 0.05
						pFDR5	LOAD2 vs Control 1
						Significance < 0.05
