## Supplementary material for "Multi-transcriptomic analysis points to early organelle dysfunction in human astrocytes in Alzheimer’s disease": Suppplementary file 10

### Sheet: MAYO funct. subcategories
Functional subcategories	pFDR1	pFDR2	pFDR3	numGenes		pFDR1	Control2 vs Control 1
Adapter	0.6	0.870268	0.113684	5		pFDR2	LOAD1 vs Control 1
Adherens.junction	0.2475	0.311538	0.924917	33		pFDR3	LOAD2 vs Control 1
Amino.acid.metabolism	0.587903	0.796224	0.884032	19		Significance < 0.05
Angiopoietin	0.988321	0.935357	0.548308	2
Ankyrin.repeats	0.988321	0.935357	0.90289	5
Antioxidant	0.249231	0.935357	0.4266	25
APP	0.81403	0.934615	0.6444	4
ATP.binding.cassette	0.988321	0.870268	0.920975	5
BMP.signaling	0.926422	0.571765	0.113684	8
Calciosome	0.81403	0.87525	0.90289	23
CAM...Contactin...Ephrin	0.173571	0.935357	0.265345	20
cAMP.signaling	0.926422	0.781579	0.548308	7
Carbohydrate.metabolism.other	0.926422	0.98041	0.687115	6
Cell.death	0.587903	0.774265	0.53069	6
Cell.growth	0.926422	0.98122	0.90289	40
Cholesterol	0.80325	0.781579	0.980795	6
Chromatin	0.926422	0.774265	0.879725	27
Ciliogenesis	0	0	0	34
Circadian.gene.expression	0.926422	0.946337	0.377386	5
Coagulation.factor	0.988321	0.817788	0.887553	3
Complement	0.6	0.774265	0.081	5
Cytochrome.P450	0.988321	0.98041	0.570682	8
Cytokines	0.669255	0.935357	0.402128	6
Cytoskeleton	0.926422	0.774265	0.265345	61
Cytosol.fatty.acid.metabolism	0.926422	0.838019	0.90289	22
Detoxification	0.926422	0.935357	0.986	4
DNA.repair	0.6	0.935357	0.90289	9
ECM	0.926422	0.09	0	40
EGF.receptor	0.669255	0.870268	0.635625	4
Endoplasmic.reticulum	0.772759	0.987313	0.31875	30
ETC	0.6	0.7425	0	24
FGF.signaling	0.2475	0.796224	0.244038	5
G.protein.coupled.receptor	0.988321	0.935357	0.924917	11
G.protein.coupled.receptor.	0.81403	0.951429	0.879725	12
GABA...glutamate	0.988321	0.879677	0.53069	27
Gap.junction	0.988321	0.987313	0.548308	3
Gene.expression.other	0.926422	0.976909	0.939467	4
General.metabolism.other	0.937636	0.774265	0.914318	23
Glial.cell.fate.commitment	0.772759	0.98041	0.635625	7
Gliotransmission.other	0.926422	0.935357	0.752378	5
Glucose	0.7425	0.871579	0.920975	18
Glycogen	0.81403	0.935357	0.6075	10
Golgi	0.10125	0.796224	0.243	20
Growth.factor	0.988321	0.935357	0.90289	7
GTPase	0.988321	0.935357	0.90289	26
Hedgehog.signaling	0.988321	0.796224	0.920975	6
Hemoglobin	0.96308	0.935357	0.90289	1
Hippo.signaling	0.57375	0.243	0.0192857	12
Homeobox.signaling	0.772759	0.945	0.920975	10
Hormone.other	0.926422	0.311538	0.980795	5
Hypoxia	0.57375	0.774265	0.31875	3
Immunoglobulin	0.926422	0.796224	0.924917	5
Inositol.based.metabolites	0.988321	0.985394	0.548308	25
Kinase	0.988321	0.7425	0.90289	23
Lipid.homeostasis.and.transport	0.926422	0.952642	0.4266	12
Lysosome	0.988321	0.424286	0.980795	16
Matrix.metalloprotease	0.772759	0.774265	0.26	3
Membrane.ion.channel	0.587903	0.935357	0.53069	6
Membrane.other	0.926422	0.985394	0.920975	6
Membrane.transport	0.81403	0.87525	0.348488	19
Mitochondria.amino.acid.metabolism	0.57375	0.311538	0.646579	25
Mitochondria.apoptosis	0.926422	0.987313	0.90289	7
Mitochondria.fatty.acid.oxidation	0.10125	0.432	0.342973	15
Mitochondria.ketone.body.biosynthesis	0.926422	0.987313	0.920975	2
Mitochondria.other	0.988321	0.796224	0.6075	7
Mitochondrial.calcium	0.988321	0.455625	0.980795	4
Mitochondrial.dynamics	0.587903	0.935357	0.31875	6
Mitochondrial.gene.expression	0.587903	0.879677	0.103846	14
Mitochondrial.signaling	0.57375	0.27	0.113684	11
Molecule.trafficking	0.988321	0.774265	0.732375	3
mTOR.signaling	0.362812	0.98041	0.643986	5
Na..K.ATPase	0.926422	0.935357	0.90289	3
ncRNA	0.669255	0.935357	0.920975	21
Notch.signaling	0.926422	0.946337	0.845284	5
Nuclear.protein.trafficking	0.988321	0.796224	0.6075	5
Nucleotide	0.926422	0.935357	0.291774	17
Oxidoreductase	0.988321	0.951429	0.980795	5
PAP.Carbohydrate.metabolism	0.926422	0.98041	0.90289	4
PAP.Gene.expression	0.603947	0.311538	0.103846	5
PAP.Gliotransmission	0.988321	0.781579	0.678506	10
PAP.Hormone	0.926422	0.796224	0.88337	4
PAP.Lipid.metabolism	0.612692	0.976909	0.90289	6
PAP.Membrane	0.80325	0.935357	0.113684	8
PAP.Mitochondria	0.3375	0.98041	0.53069	7
PAP.Morphological.dynamics	0.2475	0.774265	0	18
PAP.Organelle	0.7425	0.817788	0.980795	1
PAP.Plasticity	0.7425	0.955	0.348488	10
PAP.Protein.metabolism	0.926422	0.935357	0.986	2
PAP.Signaling	0.926422	0.935357	0.199565	16
PAP.Stress.response	0.926422	0.985394	0.548308	3
PAP.Unknown	0.669255	0.987313	0.31875	3
Peroxisome.amino.acid	0.851087	0.935357	0.75	4
Peroxisome.fatty.acid.oxidation	0.926422	0.935357	0.844138	5
Peroxisome.other	0.57375	0.796224	0.53069	2
Phosphatase	0.772759	0.955	0.980795	6
Phospholipid	0.81403	0.87525	0.776647	15
Plasticity.multifunctional	0.669255	0.935357	0.548308	4
Plasticity.unknown	0.926422	0.935357	0.954878	2
Pluripotency	0.669255	0.98041	0.141136	7
Post.translational.modifications	0.700313	0.987313	0.53069	17
Potassium.channel	0.960811	0.8019	0.643986	8
Protease	0.833824	0.999	0.402128	10
Protein.targeting	0.926422	0.98041	0.90289	6
Protein.tyrosine.phosphatase	0.926422	0.98041	0.6075	7
Proteostasis	0.603947	0.7425	0.348488	41
Retinoid	0.669255	0.98041	0.761205	9
Ribosome	0.926422	0.934615	0.971129	7
Ring.finger	0.6	0.985394	0.348488	9
RNA.polymerase	0.926422	0.987313	0.348488	5
RNA.processing	0.587903	0.16875	0.06	16
Scaffolding.protein	0.988321	0.935357	0.77625	4
Signaling.multifunctional	0.926422	0.935357	0.879725	11
Smoothened.signaling	0.108	0.98041	0.135	3
Steroid	0.57375	0.98041	0.402128	11
Stress.response.multifunctional	0.587903	0.66	0.732375	10
Stress.response.other	0.6345	0.289286	0.113684	5
Synaptogenesis	0.926422	0.917143	0.844138	5
TCA	0.173571	0.7425	0	15
Tetraspanin	0.926422	0.935357	0.980795	4
TGFbeta.signaling	0.772759	0.311538	0.103846	8
Thyroid.hormone	0.988321	0.935357	0.986	9
Tight.junction	0.998	0.951429	0.513529	4
TNF.alpha	0.10125	0.796224	0.03375	8
Transcription	0.2475	0.774265	0.113684	52
Transcription.repressor	0.2475	0	0	20
Translation	0.732857	0.951429	0.4266	9
Transmembrane.protein	0.926422	0.935357	0.90289	14
TRL.signaling	0.57375	0.935357	0.348488	3
tRNA	0.81403	0.935357	0.920975	3
Unknown	0.926422	0.774265	0.548308	174
Vesicle.trafficking	0.362812	0.935357	0.31875	31
Vitamin	0.397059	0.796224	0.243	4
Water.homeostasis	0.926422	0.781579	0.53069	2
WNT.signaling	0.926422	0.774265	0.141136	21
Zinc.finger.proteins	0.926422	0.311538	0.291774	62

### Sheet: ROSMAP funct. subcategories
Functional subcategories	pFDR1	pFDR2	pFDR3	numGenes		pFDR1	Control2 vs Control1
Adherens.junction	0.632149	0.435107	0.942539	33		pFDR2	MCI1 vs Control1
Amino.acid.metabolism	0.245182	0.732077	0.617786	19		pFDR3	LOAD2 vs Control1
Antioxidant	0.0523125	0.435107	0.101857	25		Significance < 0.05
ATP.binding.cassette	0.752138	0.794579	0.733269	5
BMP.signaling	0.110885	0.874889	0.0875294	8
Calciosome	0.781643	0.795836	0.617786	23
CAM...Contactin...Ephrin	0.306125	0.88406	0.222	20
cAMP.signaling	0.992	0.761714	0.770738	7
Cell.growth	0.424211	0.093	0.617786	40
Cholesterol	0.90956	0.983	0.946174	6
Chromatin	0.365357	0.794579	0.394776	27
Ciliogenesis	0.0357692	0.794579	0.0186	34
Complement	0.428121	0.866063	0.394776	5
Cytochrome.P450	0.062	0.100154	0.2015	8
Cytokines	0.313163	0.866063	0.444941	6
Cytoskeleton	0.101087	0.885714	0.0429231	61
Cytosol.fatty.acid.metabolism	0.608727	0.825043	0.872276	22
DNA.repair	0.195789	0.916103	0.5655	9
ECM	0.011625	0.825043	0.011625	40
Endoplasmic.reticulum	0.1829	0	0.198828	30
ETC	0.0841429	0.825043	0.011625	24
G.protein.coupled.receptor	0.752138	0.866063	0.640521	11
G.protein.coupled.receptor.	0.282957	0.795836	0.481909	12
GABA...glutamate	0.011625	0.119571	0.0875294	27
General.metabolism.other	0.630616	0.794579	0.73313	23
Glial.cell.fate.commitment	0.356782	0.217	0.299925	7
Gliotransmission.other	0.630616	0.732077	0.617786	5
Glucose	0.572531	0.435107	0.56265	18
Glycogen	0.630616	0.4402	0.673026	10
Golgi	0.0186	0.435107	0.0338182	20
Growth.factor	0.245182	0.838292	0.3255	7
GTPase	0.752138	0.825043	0.872276	26
Hedgehog.signaling	0.781643	0.983	0.663917	6
Hippo.signaling	0.110885	0.8085	0	12
Homeobox.signaling	0.863867	0.837	0.953	10
Immunoglobulin	0.809647	0.866063	0.78994	5
Inositol.based.metabolites	0.238462	0.470813	0.326581	25
Kinase	0.725645	0.847192	0.92683	23
Lipid.homeostasis.and.transport	0.188657	0.100154	0.28675	12
Lysosome	0.630616	0.761714	0.673026	16
Membrane.ion.channel	0.781643	0.794579	0.946174	6
Membrane.other	0.5565	0.795836	0.673026	6
Membrane.transport	0.0523125	0	0.198828	19
Mitochondria.amino.acid.metabolism	0.06975	0.45	0.463245	25
Mitochondria.apoptosis	0.258333	0.825043	0.319829	7
Mitochondria.fatty.acid.oxidation	0.264848	0.795836	0.617786	15
Mitochondria.other	0.245182	0.866063	0.394776	7
Mitochondrial.dynamics	0.245182	0.983	0.481909	6
Mitochondrial.gene.expression	0.188657	0.794579	0.293684	14
Mitochondrial.signaling	0.188657	0.794579	0.0875294	11
mTOR.signaling	0.32364	0.889518	0.617786	5
ncRNA	0.863867	0.825043	0.617786	21
Nuclear.protein.trafficking	0.166759	0.435107	0.28675	5
Nucleotide	0.195789	0.7285	0.299925	17
PAP.Gliotransmission	0.0186	0.093	0.198828	10
PAP.Lipid.metabolism	0.350538	0.794579	0.617786	6
PAP.Membrane	0	0	0.0186	8
PAP.Mitochondria	0.0465	0.217	0.1674	7
PAP.Morphological.dynamics	0.0253636	0.435107	0	18
PAP.Plasticity	0.031	0.217	0.093	10
PAP.Signaling	0	0	0	16
Peroxisome.fatty.acid.oxidation	0.64852	0.983	0.946174	5
Phosphatase	0.863867	0.435107	0.7905	6
Phospholipid	0.95325	0.651	0.770738	15
Pluripotency	0	0.4402	0	7
Post.translational.modifications	0.5487	0.672257	0.5655	17
Potassium.channel	0.630616	0.586182	0.42408	8
Protease	0.144667	0.06975	0.247031	10
Protein.targeting	0.348294	0.093	0.534356	6
Protein.tyrosine.phosphatase	0.356782	0.435107	0.534356	7
Proteostasis	0	0	0.0429231	41
Retinoid	0.356782	0.866063	0.463245	9
Ribosome	0.441356	0.794579	0.384682	7
Ring.finger	0.183	0.186	0.279	9
RNA.polymerase	0.0685263	0.825043	0.0875294	5
RNA.processing	0.011625	0.225158	0.011625	16
Signaling.multifunctional	0.863867	0.761714	0.780741	11
Steroid	0.188657	0.89864	0.293684	11
Stress.response.multifunctional	0.863867	0.918375	0.872276	10
Stress.response.other	0.245182	0.794579	0.149609	5
Synaptogenesis	0.062	0.06975	0.149609	5
TCA	0.5565	0.88406	0.394776	15
TGFbeta.signaling	0.110885	0.794579	0.093	8
Thyroid.hormone	0.630616	0.983	0.673026	9
TNF.alpha	0.0887727	0.866063	0.093	8
Transcription	0.765815	0.794579	0.534356	52
Transcription.repressor	0.558	0.794579	0.198828	20
Translation	0.608727	0.825043	0.394776	9
Transmembrane.protein	0.752138	0.732077	0.782561	14
Unknown	0.630616	0.794579	0.534356	174
Vesicle.trafficking	0.166071	0.435107	0.28675	31
WNT.signaling	0.19375	0.772116	0.16275	21
Zinc.finger.proteins	0	0	0	62

### Sheet: MtSINAI funct. subcategories
Functional subcategories	pFDR1	pFDR2	pFDR3	numGenes		pFDR1	Control2 vs Control1
Adapter	0.904128	0.693	0.700809	5		pFDR2	LOAD1 vs Control1
Adherens.junction	0.904128	0.693	0.581087	33		pFDR3	LOAD2 vs Control1
Amino.acid.metabolism	0.904128	0.889615	0.700809	19		Significance < 0.05
Angiopoietin	0.997	0.693	0.798132	2
Ankyrin.repeats	0.904128	0.746357	0.994	5
Antioxidant	0.84375	0.5175	0.527143	25
APP	0.943977	0.782449	0.700809	4
ATP.binding.cassette	0.904128	0.693	0.700809	5
BMP.signaling	0.908839	0.45	0.50625	8
Calciosome	0.861923	0.923975	0.718393	23
CAM...Contactin...Ephrin	0.904128	0.693	0.678462	20
cAMP.signaling	0.904128	0.754615	0.700809	7
Carbohydrate.metabolism.other	0.861923	0.737308	0.620156	6
Cell.death	0.968346	0.939685	0.985299	6
Cell.growth	0.861923	0.81	0.712125	40
Cholesterol	0.904128	0.746357	0.700809	6
Chromatin	0.904128	0.693	0.718393	27
Ciliogenesis	0.861923	0.693	0.394615	34
Circadian.gene.expression	0.904128	0.647206	0.585	5
Coagulation.factor	0.943977	0.782449	0.985299	3
Complement	0.904128	0.0225	0.306818	5
Cytochrome.P450	0.904128	0.754615	0.961744	8
Cytokines	0.904128	0.856636	0.700809	6
Cytoskeleton	0.904128	0.782449	0.777	61
Cytosol.fatty.acid.metabolism	0.904128	0.782449	0.700809	22
Detoxification	0.904128	0.782449	0.971794	4
DNA.repair	0.861923	0.889615	0.700809	9
ECM	0.861923	0.27	0.03375	40
EGF.receptor	0.904128	0.873243	0.875045	4
Endoplasmic.reticulum	0.904128	0.693	0.700809	30
ETC	0.861923	0	0	24
FGF.signaling	0.914741	0.693	0.576818	5
G.protein.coupled.receptor	0.861923	0.966977	0.929758	11
G.protein.coupled.receptor.	0.904128	0.746357	0.700809	12
GABA...glutamate	0.904128	0.622742	0.887478	27
Gap.junction	0.938193	0.45	0.700809	3
Gene.expression.other	0.904128	0.939685	0.961744	4
General.metabolism.other	0.861923	0.970376	0.700809	23
Glial.cell.fate.commitment	0.904128	0.993	0.798632	7
Gliotransmission.other	0.904128	0.68625	0.700809	5
Glucose	0.904128	0.912101	0.712125	18
Glycogen	0.908839	0.45	0.659571	10
Golgi	0.904128	0.693	0.758198	20
Growth.factor	0.861923	0.509318	0.591207	7
GTPase	0.904128	0.732857	0.805867	26
Hedgehog.signaling	0.861923	0.760179	0.712125	6
Hemoglobin	0.938193	0.754615	0.798632	1
Hippo.signaling	0.938193	0.760909	0.527143	12
Homeobox.signaling	0.904128	0.746357	0.961744	10
Hormone.other	0.861923	0.970376	0.882321	5
Hypoxia	0.904128	0.782449	0.700809	3
Immunoglobulin	0.861923	0.895805	0.875045	5
Inositol.based.metabolites	0.861923	0.625909	0.8721	25
Kinase	0.91213	0.834771	0.798632	23
Lipid.homeostasis.and.transport	0.861923	0.732857	0.853636	12
Lysosome	0.943977	0.754615	0.805867	16
Matrix.metalloprotease	0.861923	0.693	0.712125	3
Membrane.ion.channel	0.861923	0.693	0.887478	6
Membrane.other	0.904128	0.392727	0.700809	6
Membrane.transport	0.943977	0.834771	0.700809	19
Mitochondria.amino.acid.metabolism	0.861923	0.834771	0.961744	25
Mitochondria.apoptosis	0.904128	0.834771	0.712125	7
Mitochondria.fatty.acid.oxidation	0.904128	0.597857	0.36	15
Mitochondria.ketone.body.biosynthesis	0.904128	0.966977	0.805867	2
Mitochondria.other	0.904128	0.754615	0.59	7
Mitochondrial.calcium	0.911549	0.757952	0.971794	4
Mitochondrial.dynamics	0.904128	0.45	0.527143	6
Mitochondrial.gene.expression	0.904128	0.45	0.405	14
Mitochondrial.signaling	0.904128	0.622742	0.700809	11
Molecule.trafficking	0.861923	0.693	0.700809	3
mTOR.signaling	0.904128	0.36	0.678462	5
Na..K.ATPase	0.861923	0.693	0.700809	3
ncRNA	0.904128	0.889615	0.700809	21
Notch.signaling	0.904128	0.693	0.700809	5
Nuclear.protein.trafficking	0.904128	0.693	0.620156	5
Nucleotide	0.904128	0.693	0.718393	17
Oxidoreductase	0.904128	0.980261	0.904615	5
PAP.Carbohydrate.metabolism	0.904128	0.783	0.909534	4
PAP.Gene.expression	0.995373	0.693	0.527143	5
PAP.Gliotransmission	0.861923	0.754615	0.95472	10
PAP.Hormone	0.943977	0.834771	0.929758	4
PAP.Lipid.metabolism	0.904128	0.693	0.700809	6
PAP.Membrane	0.904128	0.923975	0.700809	8
PAP.Mitochondria	0.904128	0.509318	0.586731	7
PAP.Morphological.dynamics	0.904128	0.834771	0.591207	18
PAP.Organelle	0.861923	0.782449	0.712125	1
PAP.Plasticity	0.904128	0.693	0.700809	10
PAP.Protein.metabolism	0.904128	0.970376	0.929758	2
PAP.Signaling	0.861923	0.693	0.875045	16
PAP.Stress.response	0.904128	0.454737	0.712125	3
PAP.Unknown	0.943977	0.659571	0.620156	3
Peroxisome.amino.acid	0.861923	0.782449	0.766011	4
Peroxisome.fatty.acid.oxidation	0.904128	0.693	0.766011	5
Peroxisome.other	0.861923	0.693	0.586731	2
Phosphatase	0.904128	0.783	0.882876	6
Phospholipid	0.861923	0.746357	0.875045	15
Plasticity.multifunctional	0.943977	0.3645	0.678462	4
Plasticity.unknown	0.861923	0.760909	0.875045	2
Pluripotency	0.904128	0.509318	0.09	7
Post.translational.modifications	0.943977	0.732857	0.875045	17
Potassium.channel	0.904128	0.939685	0.798632	8
Protease	0.904128	0.622742	0.700809	10
Protein.targeting	0.861923	0.939685	0.929758	6
Protein.tyrosine.phosphatase	0.861923	0.782449	0.716667	7
Proteostasis	0.904128	0.760765	0.712125	41
Retinoid	0.904128	0.889615	0.900776	9
Ribosome	0.943977	0.737308	0.875045	7
Ring.finger	0.84375	0.755316	0.705857	9
RNA.polymerase	0.943977	0.56	0.441	5
RNA.processing	0.861923	0.45	0.516176	16
Scaffolding.protein	0.861923	0.754615	0.659571	4
Signaling.multifunctional	0.904128	0.795441	0.985299	11
Smoothened.signaling	0.904128	0.91575	0.758198	3
Steroid	0.84375	0.757952	0.882321	11
Stress.response.multifunctional	0.84375	0.56	0.700809	10
Stress.response.other	0.904128	0.0225	0.27	5
Synaptogenesis	0.91213	0.78995	0.712125	5
TCA	0.943977	0.192857	0.0118125	15
Tetraspanin	0.904128	0.756	0.712125	4
TGFbeta.signaling	0.904128	0	0.03375	8
Thyroid.hormone	0.904128	0.782449	0.875045	9
Tight.junction	0.861923	0.889615	0.875045	4
TNF.alpha	0.861923	0	0	8
Transcription	0.904128	0.45	0.054	52
Transcription.repressor	0.904128	0.56	0.115714	20
Translation	0.943977	0.927439	0.766011	9
Transmembrane.protein	0.908839	0.970376	0.929758	14
TRL.signaling	0.904128	0.757952	0.700809	3
tRNA	0.861923	0.889615	0.875045	3
Unknown	0.904128	0.760909	0.929758	174
Vesicle.trafficking	0.904128	0.625909	0.700809	31
Vitamin	0.943977	0.693	0.678462	4
Water.homeostasis	0.904128	0.5175	0.705857	2
WNT.signaling	0.904128	0.754615	0.659571	21
Zinc.finger.proteins	0.861923	0	0.306818	62

### Sheet: PAP Subcategory
MAYO
Functional subcategories	pFDR1	pFDR2	pFDR3	numGenes		pFDR1	Control2 vs Control1
PAP.Carbohydrate.metabolism	0.926422	0.98041	0.90289	4		pFDR2	LOAD1 vs Control 1
PAP.Gene.expression	0.603947	0.311538	0.103846	5		pFDR3	LOAD2 vs Control 1
PAP.Gliotransmission	0.988321	0.781579	0.678506	10		Significance < 0.05
PAP.Hormone	0.926422	0.796224	0.88337	4
PAP.Lipid.metabolism	0.612692	0.976909	0.90289	6
PAP.Membrane	0.80325	0.935357	0.113684	8
PAP.Mitochondria	0.3375	0.98041	0.53069	7
PAP.Morphological.dynamics	0.2475	0.774265	0	18
PAP.Organelle	0.7425	0.817788	0.980795	1
PAP.Plasticity	0.7425	0.955	0.348488	10
PAP.Protein.metabolism	0.926422	0.935357	0.986	2
PAP.Signaling	0.926422	0.935357	0.199565	16
PAP.Stress.response	0.926422	0.985394	0.548308	3
PAP.Unknown	0.669255	0.987313	0.31875	3
ROSMAP
Functional subcategories	pFDR1	pFDR2	pFDR3	numGenes
PAP.Gliotransmission	0.0186	0.093	0.198828	10
PAP.Lipid.metabolism	0.350538	0.794579	0.617786	6
PAP.Membrane	0	0	0.0186	8
PAP.Mitochondria	0.0465	0.217	0.1674	7
PAP.Morphological.dynamics	0.0253636	0.435107	0	18
PAP.Plasticity	0.031	0.217	0.093	10
PAP.Signaling	0	0	0	16
(*) Missing subgroups as compared to MAYO and MtSINAI indicate that their genes are not dysregulated in ROSMAP
MtSINAI
Functional subcategories	pFDR1	pFDR2	pFDR3	numGenes
PAP.Carbohydrate.metabolism	0.904128	0.783	0.909534	4
PAP.Gene.expression	0.995373	0.693	0.527143	5
PAP.Gliotransmission	0.861923	0.754615	0.95472	10
PAP.Hormone	0.943977	0.834771	0.929758	4
PAP.Lipid.metabolism	0.904128	0.693	0.700809	6
PAP.Membrane	0.904128	0.923975	0.700809	8
PAP.Mitochondria	0.904128	0.509318	0.586731	7
PAP.Morphological.dynamics	0.904128	0.834771	0.591207	18
PAP.Organelle	0.861923	0.782449	0.712125	1
PAP.Plasticity	0.904128	0.693	0.700809	10
PAP.Protein.metabolism	0.904128	0.970376	0.929758	2
PAP.Signaling	0.861923	0.693	0.875045	16
PAP.Stress.response	0.904128	0.454737	0.712125	3
PAP.Unknown	0.943977	0.659571	0.620156	3

### Sheet: GLIOTRANSMISSION 
MAYO
Functional subcategories	pFDR1	pFDR2	pFDR3	numGenes		pFDR1	Control2 vs Control1
Circadian.gene.expression	0.926422	0.946337	0.377386	5		pFDR2	LOAD1 vs Control1
GABA...glutamate	0.988321	0.879677	0.53069	27		pFDR3	LOAD2 vs Control1
Gliotransmission.other	0.926422	0.935357	0.752378	5		Significance < 0.05
Na..K.ATPase	0.926422	0.935357	0.90289	3
Potassium.channel	0.960811	0.8019	0.643986	8
TNF.alpha	0.10125	0.796224	0.03375	8
ROSMAP
Functional subcategories	pFDR1	pFDR2	pFDR3	numGenes
GABA...glutamate	0.011625	0.119571	0.0875294	27
Gliotransmission.other	0.630616	0.732077	0.617786	5
Potassium.channel	0.630616	0.586182	0.42408	8
TNF.alpha	0.0887727	0.866063	0.093	8
MtSINAI
Functional subcategories	pFDR1	pFDR2	pFDR3	numGenes
Circadian.gene.expression	0.904128	0.647206	0.585	5
GABA...glutamate	0.904128	0.622742	0.887478	27
Gliotransmission.other	0.904128	0.68625	0.700809	5
Na..K.ATPase	0.861923	0.693	0.700809	3
Potassium.channel	0.904128	0.939685	0.798632	8
TNF.alpha	0.861923	0	0	8

### Sheet: PLASTICITY subcategory
MAYO
Functional subcategories	pFDR1	pFDR2	pFDR3	numGenes		pFDR1	Control2 vs Control1
Adherens.junction	0.2475	0.311538	0.924917	33		pFDR2	LOAD1 vs Control1
BMP.signaling	0.926422	0.571765	0.113684	8		pFDR3	LOAD2 vs Control1
CAM...Contactin...Ephrin	0.173571	0.935357	0.265345	20		Significance < 0.05
Cell.growth	0.926422	0.98122	0.90289	40
Ciliogenesis	0	0	0	34
Cytoskeleton	0.926422	0.774265	0.265345	61
ECM	0.926422	0.09	0	40
EGF.receptor	0.669255	0.870268	0.635625	4
FGF.signaling	0.2475	0.796224	0.244038	5
Gap.junction	0.988321	0.987313	0.548308	3
Glial.cell.fate.commitment	0.772759	0.98041	0.635625	7
Growth.factor	0.988321	0.935357	0.90289	7
Hedgehog.signaling	0.988321	0.796224	0.920975	6
Hippo.signaling	0.57375	0.243	0.0192857	12
Homeobox.signaling	0.772759	0.945	0.920975	10
Matrix.metalloprotease	0.772759	0.774265	0.26	3
Notch.signaling	0.926422	0.946337	0.845284	5
Plasticity.multifunctional	0.669255	0.935357	0.548308	4
Pluripotency	0.669255	0.98041	0.141136	7
Smoothened.signaling	0.108	0.98041	0.135	3
Synaptogenesis	0.926422	0.917143	0.844138	5
Tetraspanin	0.926422	0.935357	0.980795	4
TGFbeta.signaling	0.772759	0.311538	0.103846	8
Vesicle.trafficking	0.362812	0.935357	0.31875	31
WNT.signaling	0.926422	0.774265	0.141136	21
ROSMAP
Functional subcategories	pFDR1	pFDR2	pFDR3	numGenes
Adherens.junction	0.632149	0.435107	0.942539	33
BMP.signaling	0.110885	0.874889	0.0875294	8
CAM...Contactin...Ephrin	0.306125	0.88406	0.222	20
Cell.growth	0.424211	0.093	0.617786	40
Ciliogenesis	0.0357692	0.794579	0.0186	34
Cytoskeleton	0.101087	0.885714	0.0429231	61
ECM	0.011625	0.825043	0.011625	40
Glial.cell.fate.commitment	0.356782	0.217	0.299925	7
Growth.factor	0.245182	0.838292	0.3255	7
Hedgehog.signaling	0.781643	0.983	0.663917	6
Hippo.signaling	0.110885	0.8085	0	12
Homeobox.signaling	0.863867	0.837	0.953	10
Pluripotency	0	0.4402	0	7
Synaptogenesis	0.062	0.06975	0.149609	5
TGFbeta.signaling	0.110885	0.794579	0.093	8
Vesicle.trafficking	0.166071	0.435107	0.28675	31
WNT.signaling	0.19375	0.772116	0.16275	21
MtSINAI
Functional subcategories	pFDR1	pFDR2	pFDR3	numGenes
Adherens.junction	0.904128	0.693	0.581087	33
BMP.signaling	0.908839	0.45	0.50625	8
CAM...Contactin...Ephrin	0.904128	0.693	0.678462	20
Cell.growth	0.861923	0.81	0.712125	40
Ciliogenesis	0.861923	0.693	0.394615	34
Cytoskeleton	0.904128	0.782449	0.777	61
ECM	0.861923	0.27	0.03375	40
EGF.receptor	0.904128	0.873243	0.875045	4
FGF.signaling	0.914741	0.693	0.576818	5
Gap.junction	0.938193	0.45	0.700809	3
Glial.cell.fate.commitment	0.904128	0.993	0.798632	7
Growth.factor	0.861923	0.509318	0.591207	7
Hedgehog.signaling	0.861923	0.760179	0.712125	6
Hippo.signaling	0.938193	0.760909	0.527143	12
Homeobox.signaling	0.904128	0.746357	0.961744	10
Matrix.metalloprotease	0.861923	0.693	0.712125	3
Notch.signaling	0.904128	0.693	0.700809	5
Plasticity.multifunctional	0.943977	0.3645	0.678462	4
Pluripotency	0.904128	0.509318	0.09	7
Smoothened.signaling	0.904128	0.91575	0.758198	3
Synaptogenesis	0.91213	0.78995	0.712125	5
Tetraspanin	0.904128	0.756	0.712125	4
TGFbeta.signaling	0.904128	0	0.03375	8
Vesicle.trafficking	0.904128	0.625909	0.700809	31
WNT.signaling	0.904128	0.754615	0.659571	21

### Sheet: STRESS RESPONSE subcategory
MAYO
Functional subcategories	pFDR1	pFDR2	pFDR3	numGenes		pFDR1	Control2 vs Control1
Antioxidant	0.249231	0.935357	0.4266	25		pFDR2	LOAD1 vs Control1
Cell.death	0.587903	0.774265	0.53069	6		pFDR3	LOAD2 vs Control1
Complement	0.6	0.774265	0.081	5		Significance < 0.05
Cytokines	0.669255	0.935357	0.402128	10
Detoxification	0.926422	0.935357	0.986	4
Hypoxia	0.57375	0.774265	0.31875	3
mTOR.signaling	0.362812	0.98041	0.643986	5
Stress.response.multifunctional	0.587903	0.66	0.732375	10
Stress.response.other	0.6345	0.289286	0.113684	5
TRL.signaling	0.57375	0.935357	0.348488	3
ROSMAP
Functional subcategories	pFDR1	pFDR2	pFDR3	numGenes
Antioxidant	0.0523125	0.435107	0.101857	25
Complement	0.428121	0.866063	0.394776	5
Cytokines	0.313163	0.866063	0.444941	10
mTOR.signaling	0.32364	0.889518	0.617786	5
Stress.response.multifunctional	0.863867	0.918375	0.872276	10
Stress.response.other	0.245182	0.794579	0.149609	5
MtSINAI
Functional subcategories	pFDR1	pFDR2	pFDR3	numGenes
Antioxidant	0.84375	0.5175	0.527143	25
Cell.death	0.968346	0.939685	0.985299	6
Complement	0.904128	0.0225	0.306818	5
Cytokines	0.904128	0.856636	0.700809	10
Detoxification	0.904128	0.782449	0.971794	4
Hypoxia	0.904128	0.782449	0.700809	3
mTOR.signaling	0.904128	0.36	0.678462	5
Stress.response.multifunctional	0.84375	0.56	0.700809	10
Stress.response.other	0.904128	0.0225	0.27	5
TRL.signaling	0.904128	0.757952	0.700809	3

### Sheet: MITO subcategory
MAYO
Functional subcategories	pFDR1	pFDR2	pFDR3	numGenes		pFDR1	Control2 vs Control1
ETC	0.6	0.7425	0	24		pFDR2	LOAD1 vs Control1
Mitochondria.amino.acid.metabolism	0.57375	0.311538	0.646579	25		pFDR3	LOAD2 vs Control1
Mitochondria.apoptosis	0.926422	0.987313	0.90289	7		Significance < 0.05
Mitochondria.fatty.acid.oxidation	0.10125	0.432	0.342973	15
Mitochondria.ketone.body.biosynthesis	0.926422	0.987313	0.920975	2
Mitochondria.other	0.988321	0.796224	0.6075	7
Mitochondrial.calcium	0.988321	0.455625	0.980795	4
Mitochondrial.dynamics	0.587903	0.935357	0.31875	6
Mitochondrial.gene.expression	0.587903	0.879677	0.103846	14
Mitochondrial.signaling	0.57375	0.27	0.113684	11
Molecule.trafficking	0.988321	0.774265	0.732375	3
TCA	0.173571	0.7425	0	15
ROSMAP (*)
Functional subcategories	pFDR1	pFDR2	pFDR3	numGenes
ETC	0.0841429	0.825043	0.011625	24
Mitochondria.amino.acid.metabolism	0.06975	0.45	0.463245	25
Mitochondria.apoptosis	0.258333	0.825043	0.319829	7
Mitochondria.fatty.acid.oxidation	0.264848	0.795836	0.617786	15
Mitochondria.other	0.245182	0.866063	0.394776	7
Mitochondrial.dynamics	0.245182	0.983	0.481909	6
Mitochondrial.gene.expression	0.188657	0.794579	0.293684	14
Mitochondrial.signaling	0.188657	0.794579	0.0875294	11
TCA	0.5565	0.88406	0.394776	15
(*) Missing subgroups as compared to MAYO and MtSINAI indicate that their genes are not dysregulated in ROSMAP
MtSINAI
Functional subcategories	pFDR1	pFDR2	pFDR3	numGenes
ETC	0.861923	0	0	24
Mitochondria.amino.acid.metabolism	0.861923	0.834771	0.961744	25
Mitochondria.apoptosis	0.904128	0.834771	0.712125	7
Mitochondria.fatty.acid.oxidation	0.904128	0.597857	0.36	15
Mitochondria.ketone.body.biosynthesis	0.904128	0.966977	0.805867	2
Mitochondria.other	0.904128	0.754615	0.59	7
Mitochondrial.calcium	0.911549	0.757952	0.971794	4
Mitochondrial.dynamics	0.904128	0.45	0.527143	6
Mitochondrial.gene.expression	0.904128	0.45	0.405	14
Mitochondrial.signaling	0.904128	0.622742	0.700809	11
Molecule.trafficking	0.861923	0.693	0.700809	3
TCA	0.943977	0.192857	0.0118125	15

### Sheet: ENDO subcategory
MAYO
Functional subcategories	pFDR1	pFDR2	pFDR3	numGenes		pFDR1	Control2 vs Control1
Endoplasmic.reticulum	0.772759	0.987313	0.31875	30		pFDR2	LOAD1 vs Control1
Golgi	0.10125	0.796224	0.243	20		pFDR3	LOAD2 vs Control1
Lysosome	0.988321	0.424286	0.980795	16		Significance < 0.05
Molecule.trafficking	0.988321	0.774265	0.732375	3
Vesicle.trafficking	0.362812	0.935357	0.31875	31
ROSMAP (*)
Functional subcategories	pFDR1	pFDR2	pFDR3	numGenes
Endoplasmic.reticulum	0.1829	0	0.198828	30
Golgi	0.0186	0.435107	0.0338182	20
Lysosome	0.630616	0.761714	0.673026	16
Vesicle.trafficking	0.166071	0.435107	0.28675	31
(*) Missing subgroups as compared to MAYO and MtSINAI indicate that their genes are not dysregulated in ROSMAP
MtSINAI
Functional subcategories	pFDR1	pFDR2	pFDR3	numGenes
Endoplasmic.reticulum	0.904128	0.693	0.700809	30
Golgi	0.904128	0.693	0.758198	20
Lysosome	0.943977	0.754615	0.805867	16
Molecule.trafficking	0.861923	0.693	0.700809	3
Vesicle.trafficking	0.904128	0.625909	0.700809	31
