## Supplementary material for "Multi-transcriptomic analysis points to early organelle dysfunction in human astrocytes in Alzheimer’s disease": Suppplementary file 12

### Sheet: Immune-like gene sets
From human astrocytic cluster # 4					From immune-related GO groups* in APP/PS1 mice
Subcategory	Gene Symbol	Associated cell type	t		Gene symbol	Associated cell type	t
Cytokines	IL11RA	Ast	0.8072189		Abcc9	Ast	0.824016	* Complement activation; classical pathway; antigen processing and presentation; positive regulation of immune system process; defense response; innate immune response; cytokine activity
Cytokines	IL17D	Ast	0.8701158		B2m	Micro	0.698374	classical pathway
Cytokines	IL17RB	Ast	0.7969512		Bcl2a1d	n.d		n.d.= non deteted in Tau databases
Cytokines	IL17RD	Ast	0.6606061		Bmpr1a/bmp2	Ast	0.664801	In red: genes common to mouse and human groups
Cytokines	IL33	Ast	0.5113402		C1qa	Micro	0.956579
TRL signaling	CNPY4	Ast	0.6382857		C1qb	Micro	0.983719
TRL signaling	PELI2	Ast	0.9211864		C1qc	Micro	0.973204
TRL signaling	TRIL	Ast	0.8729972		C1s	Ast	0.836146
Complement	C1R	Ast	0.6435714		Ccl3	Micro	0.982977
Complement	C1S	Ast	0.8583333		Ccl4	Micro	0.976506
Complement	C5	Ast	0.8113277		Ccl5	Micro	0.879878
Complement	CD59	Ast	0.6090909		Ccl6	n.d
Complement	MASP1	Ast	0.9312500		Cd14	Micro	0.952068
TNF alpha	C16orf5	Neu	0.5845238		Cd40	Micro	0.869086
TNF alpha	TMEM120A	Ast	0.8244668		Cd74	Micro	0.971776
TNF alpha	TNFRSF11B	Ast	0.8691579		Cd83	Micro	0.978492
TNF alpha	TNFSF13	Ast	0.6606322		Cdkn1a	Micro	0.847832
TNF alpha	TRAF3IP2	Ast	0.7135279		Cfh	Endo	0.968871
TGFbeta	ACVR2B	Neu	0.4505208		Clec7a	Micro	0.985746
TGFbeta	CD109	Ast	0.6829032		Cxcl1	Endo	0.926564
TGFbeta	FSTL1	Micro	0.4245763		Cxcl10	Micro	0.837931
TGFbeta	INHBB	Neu	0.6141453		F2r	Neu	0.615556
TGFbeta	LTBP1	Ast	0.5720888		Fcer1g	Micro	0.954465
TGFbeta	OLFM2	Ast	0.5291667		Foxp1	Endo	0.812429
TGFbeta	TGFB2	Ast	0.6603604		Ggt5	Endo	0.971014
TGFbeta	TGFBR3	Ast	0.9560305		Gm5077/C1s2	n.d
					Grem2	n.d
					H2-bl	n.d
					H2-q10	n.d
					H2-q2	n.d
					H2-q5	n.d
					H2-q6	n.d
					H2-q7	n.d
					H2-q8	n.d
					H2-t10	n.d
					H2-t23	n.d
					Ifi47	n.d
					Ifih1	Endo	0.657179
					Il1b	Micro	0.971031
					Il1r1	Endo	0.932222
					Il34	n.d
					Irak3	Micro	0.934233
					Klhl6	Micro	0.981386
					Loc547349	n.d
					Loc68395	n.d
					Ly86	Micro	0.966111
					Med20	Neu	0.414583
					Myd88	Micro	0.724415
					N4bp2/Bcl·	Micro	0.711964
					Nfkbid	Micro	0.959354
					Nfkbiz	Micro	0.749858
					P2rx1	n.d
					Procr	Endo	0.745417
					Psmb8	Endo	0.669231
					Psmb9	n.d
					S1pr3	Endo	0.849722
					Serping1	Endo	0.667692
					Slc11a1	Micro	0.970221
					Stat6	Micro	0.805
					Tgfbr2	Micro	0.792225
					Thbs1	Neu	0.65307
					Tlr2	Micro	0.982895
					Tnf	Micro	0.966304
					Trf	n.d
